# Differential expression analyses on aortic tissue reveal novel genes and pathways associated with abdominal aortic aneurysm onset and progression

**DOI:** 10.1101/2024.02.26.24303384

**Authors:** Gerard Temprano-Sagrera, Begoña Soto, Jaume Dilmé, Olga Peypoch, Laura Calsina Juscafresa, David Davtian, Lluís Nieto, Andrew Brown, José Román Escudero, Ana Viñuela, Mercedes Camacho, Maria Sabater-Lleal

## Abstract

**Background:** Abdominal aortic aneurysms (AAA) are focal dilatations of the abdominal aorta. They are normally asymptomatic and progressively expand, increasing their risk of rupture. Rupture of an AAA is associated with high mortality rates, but the mechanisms underlying the initiation, expansion and rupture of AAA are not yet fully understood. This study aims to characterize and identify new genes associated with the pathophysiology of AAA through differential expression analyses between dilated and non-dilated aortic tissue samples, and between AAA of different diameters. Our study used RNA-seq data on 140 samples, becoming the largest RNA-seq dataset for differential expression studies of AAA.

**Results:** We identified 7,454 differentially expressed genes (DEGs) between AAA and controls, 2,851 of which were new compared to previous microarray studies. Notably, a novel cluster on adenosine triphosphate synthesis regulation emerged as strongly associated with AAA. Additionally, exploring AAA of different diameters identified eight genes (*EXTL3*, *ZFR*, *DUSP8*, *DISP1*, *USP33*, *VPS37C*, *ZNF784*, *RFX1*) that overlapped with the DEGs between AAA and controls, implying roles in both disease onset and progression. Seven genes (*SPP1*, *FHL1*, *GNAS*, *MORF4L2*, *HMGN1*, *ARL1*, *RNASE4*) with differential splicing patterns were also DEGs between AAA and controls, suggesting that splicing differences contribute to the observed expression changes and the disease development.

**Conclusions:** This study identified new genes and pathways associated with AAA onset and progression and validated previous relevant roles of inflammation and intracellular calcium regulation. These findings provide insights into the complex mechanisms underlying AAA and indicate potential targets to limit AAA progression and mortality risk.
