## Supplementary material for "Differential expression analyses on aortic tissue reveal novel genes and pathways associated with abdominal aortic aneurysm onset and progression": Table S9

### Sheet: S9
SUPPLEMENTARY TABLE S9: Correlation analysis between biological and technical covariates
Correlations in bold are significant correlations (p-value < 0.05)
TECHNICAL ALL
	CASE	FC	LANE	LIBRARY	GC_MEAN	RIN	DV200	QUBIT	INDEX.I5	INDEX.I7
PC1	-0.7915	0.004296	0.00903	0.61849	0.38256	0.23087	0.05062	0.11821	-0.000215	-0.00724
PC2	-0.2779	0.012606	0.08647	0.2307	0.08791	0.01787	0.09474	0.1138	-0.005745	-0.0059
PC3	0.2425	0.034468	0.0082	0.01665	-0.00324	0.02068	0.01969	0.14872	-0.007079	-0.00449
PC4	0.0286	0.007717	0.00225	0.068	0.13777	-0.00352	-0.00509	0.00403	-0.002115	-0.00387
PC5	-0.0754	-0.014266	-0.01435	-0.00579	0.02261	-0.00498	-0.00626	0.04522	0.023576	-0.00721
PC6	0.1405	0.011429	-0.00663	0.00078	0.00703	0.01534	0.05349	-0.00687	-0.006877	-0.00619
PC7	-0.0461	-0.000313	0.01669	-0.01202	-0.00656	0.00223	-0.00588	-0.00623	-0.004554	0.01299
PC8	0.115	0.02669	0.0147	0.04665	-0.00692	0.01027	0.00458	-0.00327	-0.006929	-0.00471
PC9	-0.0678	0.008441	0.00108	-0.01134	0.01892	-0.00713	-0.00718	-0.00567	-0.007223	-0.00611
PC10	-0.1226	0.013057	-0.00841	-0.00065	0.0299	-0.00579	-0.00537	-0.00646	-0.007226	-0.00719
BIOLOGICAL ALL
	SEX	AGE	TYPE	HEIGHT	WEIGHT	SMOKING	DIAMETER	O.ANEURYSM
PC1	0.28254	0.10553	-0.00412	-0.01227	-0.00315	0.28429	0.00945	0.02206
PC2	0.03274	-0.00699	0.01134	0.02117	-0.00751	0.02585	-0.00713	-0.01213
PC3	-0.0031	0.02608	0.03554	-0.01176	0.01342	0.01394	0.03171	-0.00546
PC4	-0.00724	0.02513	-0.01437	-0.01298	-0.01196	-0.00439	0.00453	0.00219
PC5	-0.00264	-0.00378	0.0109	0.00386	0.0015	-0.01609	0.02023	0.01674
PC6	-0.00022	0.00372	0.00972	-0.00808	-0.00917	0.00696	-0.01192	0.05392
PC7	-0.0072	0.02751	0.00231	-0.00212	-0.0126	0.00326	-0.00478	-0.01012
PC8	-0.00272	-0.00292	-0.01467	-0.01264	0.01119	0.00918	-0.00877	0.00572
PC9	-0.00272	-0.00154	0.0254	0.02132	0.00441	-0.01319	0.10304	-0.00336
PC10	-0.00267	-0.00637	-0.0065	-0.00387	-0.01282	-0.01645	-0.01219	-0.01165
TECHNICAL ONLY CASES
	DATE	BATCH	GC_MEAN	RIN	DV200	QUBIT
PC1	0.00233	0.14148	-0.010404	-0.01055	0.02135	0.316743
PC2	-0.01056	0.08645	0.059243	-0.00568	0.07189	0.020263
PC3	0.04238	0.08249	0.099844	0.09788	-0.0047	0.027126
PC4	0.01839	0.02382	0.183734	0.00759	0.02055	-0.008082
PC5	0.09251	-0.01912	0.124247	0.03133	0.02376	0.029906
PC6	0.00553	0.00407	0.030579	0.01072	-0.01036	0.040482
PC7	0.00647	-0.00727	0.000164	0.00757	-0.00587	0.000194
PC8	-0.00312	0.02882	0.018539	-0.00906	-0.01023	-0.01045
PC9	0.00124	0.01983	0.058412	0.05161	-0.0095	-0.010612
PC10	0.00463	0.07684	0.05701	-0.01031	0.02358	-0.009713
BIOLOGICAL ONLY CASES
	SEX	AGE	TYPE	HEIGHT	WEIGHT	SMOKING	DIAMETER	O.ANEURYSM
PC1	-0.01009	-0.007274	0.01433	-0.008416	-0.01088	0.05447	0.01153	-0.005017
PC2	-0.01048	0.092614	-0.00674	0.006378	0.02052	0.00678	0.02982	-0.012183
PC3	-0.01063	-0.008749	0.03535	-0.008831	-0.01275	-0.02378	-0.00144	0.07862
PC4	-0.01048	-0.005123	0.00927	-0.000333	-0.01267	0.00369	-0.00759	0.009246
PC5	-0.00173	0.009998	-0.01013	0.004749	0.00935	-0.00231	0.02575	-0.011817
PC6	-0.00336	-0.00619	-0.00974	-0.012699	-0.00683	-0.02197	0.04832	-0.009688
PC7	-0.01041	-0.005884	0.01911	0.043335	0.00891	-0.00406	0.01201	0.000486
PC8	-0.00877	0.000538	-0.00365	-0.001651	-0.00426	-0.01813	-0.00388	0.016812
PC9	-0.01037	-0.006968	-0.01483	-0.011302	-0.01271	-0.00538	-0.00644	-0.006517
PC10	-0.01058	-0.009684	0.08991	-0.006148	-0.00925	-0.02343	-0.00767	-0.009776
